# Principles and performance of wastewater concentration methods for environmental surveillance of viruses: a systematic review and meta-analysis

**DOI:** 10.64898/2026.03.19.26348821

**Authors:** Joyce Odeke Akello, Ben Bellekom, Alexander G. Shaw, Nicholas C Grassly

## Abstract

Methods to concentrate wastewater samples are essential for sensitive environmental surveillance of infectious diseases. We defined six main principles used to concentrate viral pathogens in wastewater and performed a systematic review and meta-analysis of their performance. PubMed and Web of Science were searched on 31 January 2025 using terms wastewater, sewage, concentration methods and wastewater surveillance. We included all studies comparing ≥2 concentration methods for virus detection. Our search identified 49 eligible studies published since 2013 across seven continents. We ranked the performance of evaluated methods in each study and generated an overall performance metric for each method principle by virus group (enveloped vs. non-enveloped) using Plackett-Luce analysis. Precipitation and filtration methods were the most studied, while magnetic bead-based and centrifugation were least studied. Magnetic bead-based methods were more effective for concentrating enveloped viruses (63% of pairwise comparisons), whereas flocculation performed better for non-enveloped viruses (60%). However, no single method strongly dominated and method rankings were variable between studies. This study provides evidence-based guidance for selecting wastewater concentration methods to support environmental surveillance of viral pathogens.
