## Supplementary File 2 for "Principles and performance of wastewater concentration methods for environmental surveillance of viruses: a systematic review and meta-analysis"

### Sheet: Sheet1
Study	Title	Centrifugation	Filtration	Flocculation	Magnetic bead-based	Precipitation	Ultrafiltration	Pathogen_Class	Virus target	Detection method	Wastewater site (Location)	Region
Prado et al 2013	The efficiency of concentration methods used to detect enteric viruses in anaerobically digested sludge	1	2					non-enveloped virus	Norovirus	qPCR	Brazil	South America
Prado et al 2013	The efficiency of concentration methods used to detect enteric viruses in anaerobically digested sludge	2	1					non-enveloped virus	Adenovirus	qPCR	Brazil	South America
Prado et al 2013	The efficiency of concentration methods used to detect enteric viruses in anaerobically digested sludge	1	1					non-enveloped virus	Rotavirus	qPCR	Brazil	South America
Prado et al 2013	The efficiency of concentration methods used to detect enteric viruses in anaerobically digested sludge	1	1					non-enveloped virus	Hepatitis A	qPCR	Brazil	South America
Falman et al 2019	Evaluation of Secondary Concentration Methods for Poliovirus Detection in Wastewater		3	1		2	4	non-enveloped virus	Poliovirus	Plaque assay	USA	North America
Falman et al 2019	Evaluation of Secondary Concentration Methods for Poliovirus Detection in Wastewater			1		2		non-enveloped virus	Poliovirus	Plaque assay	USA	North America
Falman et al 2019	Evaluation of Secondary Concentration Methods for Poliovirus Detection in Wastewater		1			1	1	non-enveloped virus	Poliovirus	Plaque assay	USA	North America
Ahmed et al 2020	Detection of SARS-CoV-2 RNA in commercial passenger aircraft and cruise ship wastewater: a surveillance tool for assessing the presence of COVID-19 infected travellers		1				2	enveloped virus	SARS-CoV-2	RT-qPCR and RT-ddPCR	USA to Australia, China to Australia, and India to Australia	Australia
Ahmed et al 2020	Comparison of virus concentration methods for the RT-qPCR-based recovery of murine hepatitis virus, a surrogate for SARS-CoV-2 from untreated wastewater	4	1			3	2	enveloped virus	Murine hepatitis virus	RT-qPCR	Australia	Australia
Jafferali et al 2020	Benchmarking virus concentration methods for quantification of SARS-CoV-2 in raw wastewater		2				1	non-enveloped virus	PMMoV	RT-qPCR	Sweden	Europe
Jafferali et al 2020	Benchmarking virus concentration methods for quantification of SARS-CoV-2 in raw wastewater		2				1	enveloped virus	SARS-CoV-2	RT-qPCR	Sweden	Europe
Jafferali et al 2020	Benchmarking virus concentration methods for quantification of SARS-CoV-2 in raw wastewater		2				1	enveloped virus	Bovine coronavirus	RT-qPCR	Sweden	Europe
Kumar et al 2020	Decay of SARS-CoV-2 RNA along the wastewater treatment outfitted with Upflow Anaerobic Sludge Blanket (UASB) system evaluated through two sample concentration techniques					1	2	enveloped virus	SARS-CoV-2	qPCR	India	Asia
Barril et al 2020	Evaluation of viral concentration methods for SARS-CoV-2 recovery from wastewaters		3	2		1	4	non-enveloped virus	SARS-CoV-2	qPCR	Argentina	South America
Barril et al 2020	Evaluation of viral concentration methods for SARS-CoV-2 recovery from wastewaters			1		1		enveloped virus	SARS-CoV-2	qPCR	Argentina	South America
Philo et al 2020	A comparison of SARS-CoV-2 wastewater concentration methods for environmental surveillance			1		2	3	enveloped virus	HCoV-OC43	RT-qPCR	USA	North America
Philo et al 2020	A comparison of SARS-CoV-2 wastewater concentration methods for environmental surveillance			1		2	3	enveloped virus	SARS-CoV-2	RT-qPCR	USA	North America
Bertrand et al 2021	Epidemiological surveillance of SARS-CoV-2 by genome quantification in wastewater applied to a city in the northeast of France: Comparison of ultrafiltration- and protein precipitation-based methods					2	1	enveloped virus	SARS-CoV-2	RT-qPCR and RT-ddPCR	France	Europe
Bertrand et al 2021	Epidemiological surveillance of SARS-CoV-2 by genome quantification in wastewater applied to a city in the northeast of France: Comparison of ultrafiltration- and protein precipitation-based methods					1	1	non-enveloped virus	F-specific RNA phages of genogroup II	RT-qPCR and RT-ddPCR	France	Europe
LaTurner et al 2021	Evaluating recovery, cost, and throughput of different concentration methods for SARS-CoV-2 wastewater-based epidemiology	2	1			1		non-enveloped virus	PMMoV	RT-qPCR and RT-ddPCR	USA	North America
LaTurner et al 2021	Evaluating recovery, cost, and throughput of different concentration methods for SARS-CoV-2 wastewater-based epidemiology	2	1			3		enveloped virus	Bovine coronavirus	RT-qPCR and RT-ddPCR	USA	North America
Sapula et al 2021	An optimized and robust PEG precipitation method for detection of SARS-CoV-2 in wastewater		2			1		enveloped virus	SARS-CoV-2	RT-qPCR	Australia	Australia
Canh et al 2021	Capsid integrity RT-qPCR for the selective detection of intact SARS-CoV-2 in wastewater					2	1	enveloped virus	Murine hepatitis virus	RT-qPCR	Japan	Asia
Flood et al 2021	Methods Evaluation for Rapid Concentration and Quantification of SARS-CoV-2 in Raw Wastewater Using Droplet Digital and Quantitative RT-PCR					1	2	enveloped virus	Pseudomonas Phage Phi6	RT-ddPCR	USA	North America
Salvo et al 2021	Evaluation of low-cost viral concentration methods in wastewaters: Implications for SARS-CoV-2 pandemic surveillances			2		1		enveloped virus	Pseudomonas aeruginosa bacteriophage	qPCR	Uruguay	South America
Salvo et al 2021	Evaluation of low-cost viral concentration methods in wastewaters: Implications for SARS-CoV-2 pandemic surveillances			2		1		non-enveloped virus	Bovine coronavirus	qPCR	Uruguay	South America
Ahmed et al 2021	Comparative analysis of rapid concentration methods for the recovery of SARS-CoV-2 and quantification of human enteric viruses and a sewage-associated marker gene in untreated wastewater		2				1	enveloped virus	SARS-CoV-2	RT-qPCR	Australia	Australia
Ahmed et al 2021	Comparative analysis of rapid concentration methods for the recovery of SARS-CoV-2 and quantification of human enteric viruses and a sewage-associated marker gene in untreated wastewater		1				2	non-enveloped virus	Adenovirus	RT-qPCR	Australia	Australia
Ahmed et al 2021	Comparative analysis of rapid concentration methods for the recovery of SARS-CoV-2 and quantification of human enteric viruses and a sewage-associated marker gene in untreated wastewater		1				1	non-enveloped virus	Enterovirus	RT-qPCR	Australia	Australia
Juel et al 2021	Performance evaluation of virus concentration methods for implementing SARS-CoV-2 wastewater based epidemiology emphasizing quick data turnaround		2				1	enveloped virus	Bovine coronavirus	RT-qPCR	USA	North America
Pino et al 2021	Detection of SARS-CoV-2 in wastewater is influenced by sampling time, concentration method, and target analyzed			2		1	1	enveloped virus	SARS-CoV-2	RT-qPCR	Colombia	South America
Pino et al 2021	Detection of SARS-CoV-2 in wastewater is influenced by sampling time, concentration method, and target analyzed			2		1	1	enveloped virus	Pseudomonas Phage Phi6	RT-qPCR	Colombia	South America
Kevill et al 2022	A comparison of precipitation and filtration-based SARS-CoV-2 recovery methods and the influence of temperature, turbidity, and surfactant load in urban wastewater					1	1	enveloped virus	SARS-CoV-2	RT-qPCR and seqeuncing (NGS)	UK	Europe
Kevill et al 2022	A comparison of precipitation and filtration-based SARS-CoV-2 recovery methods and the influence of temperature, turbidity, and surfactant load in urban wastewater					1	1	non-enveloped virus	crAssphage	RT-qPCR and seqeuncing (NGS)	UK	Europe
Zheng et al 2022	Comparison of virus concentration methods and RNA extraction methods for SARS-CoV-2 wastewater surveillance	1	4			2	3	enveloped virus	SARS-CoV-2	RT-qPCR	Hong Kong	Asia
Yanac et al 2022	Detection of SARS-CoV-2 RNA throughout wastewater treatment plants and a modeling approach to understand COVID-19 infection dynamics in Winnipeg, Canada			1			2	enveloped virus	SARS-CoV-2	RT-qPCR	Canada	North America
Carrillo-Reyes et al 2021	Surveillance of SARS-CoV-2 in sewage and wastewater treatment plants in Mexico		1				2	enveloped virus	SARS-CoV-2	RT-qPCR	Mexico	North America
Belgasmi et at 2022	CaFÉ: A Sensitive, Low-Cost Filtration Method for Detecting Polioviruses and Other Enteroviruses in Residual Waters		1			2		non-enveloped virus	Enterovirus	Cell culture and qPCR	Haiti, Guatemala, Thailand, Philippines, Papua New Guinea	Asia
Belgasmi et at 2022	CaFÉ: A Sensitive, Low-Cost Filtration Method for Detecting Polioviruses and Other Enteroviruses in Residual Waters		1			1		non-enveloped virus	Poliovirus	Cell culture and qPCR	Haiti, Guatemala, Thailand, Philippines, Papua New Guinea	Asia
Farkas et al 2022	Comparative Assessment of Filtration- and Precipitation-Based Methods for the Concentration of SARS-CoV-2 and Other Viruses from Wastewater					2	1	enveloped virus	SARS-CoV-2	qPCR	UK	Europe
Farkas et al 2022	Comparative Assessment of Filtration- and Precipitation-Based Methods for the Concentration of SARS-CoV-2 and Other Viruses from Wastewater					1	1	non-enveloped virus	Adenovirus	qPCR	UK	Europe
Farkas et al 2022	Comparative Assessment of Filtration- and Precipitation-Based Methods for the Concentration of SARS-CoV-2 and Other Viruses from Wastewater					1	1	non-enveloped virus	Rotavirus	qPCR	UK	Europe
Farkas et al 2022	Comparative Assessment of Filtration- and Precipitation-Based Methods for the Concentration of SARS-CoV-2 and Other Viruses from Wastewater					1	1	non-enveloped virus	Norovirus	qPCR	UK	Europe
Farkas et al 2022	Comparative Assessment of Filtration- and Precipitation-Based Methods for the Concentration of SARS-CoV-2 and Other Viruses from Wastewater					1	1	non-enveloped virus	PMMoV	qPCR	UK	Europe
Farkas et al 2022	Comparative Assessment of Filtration- and Precipitation-Based Methods for the Concentration of SARS-CoV-2 and Other Viruses from Wastewater					1	1	non-enveloped virus	crAssphage	qPCR	UK	Europe
Farkas et al 2022	Comparative Assessment of Filtration- and Precipitation-Based Methods for the Concentration of SARS-CoV-2 and Other Viruses from Wastewater					1	2	enveloped virus	Pseudomonas Phage Phi6	qPCR	UK	Europe
Ahmed et al 2022	Comparative analysis of Adsorption-Extraction (AE) and Nanotrap® Magnetic Virus Particles (NMVP) workflows for the recovery of endogenous enveloped and non-enveloped viruses in wastewater		1		2			enveloped virus	SARS-CoV-2	RT-ddPCR	Australia	Australia
Ahmed et al 2022	Comparative analysis of Adsorption-Extraction (AE) and Nanotrap® Magnetic Virus Particles (NMVP) workflows for the recovery of endogenous enveloped and non-enveloped viruses in wastewater		2		1			non-enveloped virus	PMMoV	RT-qPCR	Australia	Australia
Ribeiro et al 2023	Assessment of virus concentration methods for detecting SARS-CoV-2 IN wastewater	1		2				enveloped virus	Bovine respiratory syncytial virus	qPCR	Brazil	South America
Ribeiro et al 2023	Assessment of virus concentration methods for detecting SARS-CoV-2 IN wastewater	1		2				enveloped virus	SARS-CoV-2	qPCR	Brazil	South America
Angga et al 2023	Optimization and performance evaluation of an automated filtration method for the recovery of SARS-CoV-2 and other viruses in wastewater					1	1	non-enveloped virus	Norovirus	RT-qPCR	Japan	Asia
Angga et al 2023	Optimization and performance evaluation of an automated filtration method for the recovery of SARS-CoV-2 and other viruses in wastewater					1	1	non-enveloped virus	Enterovirus	RT-qPCR	Japan	Asia
Angga et al 2023	Optimization and performance evaluation of an automated filtration method for the recovery of SARS-CoV-2 and other viruses in wastewater					1	1	non-enveloped virus	PMMoV	RT-qPCR	Japan	Asia
Angga et al 2023	Optimization and performance evaluation of an automated filtration method for the recovery of SARS-CoV-2 and other viruses in wastewater					1	2	enveloped virus	SARS-CoV-2	RT-qPCR	Japan	Asia
Othman et al 2023	Evaluation of three viral concentration methods for detection and quantification of SARS-CoV-2 in wastewater		2			3	1	enveloped virus	SARS-CoV-2	dPCR	Tunisia	Africa
Liu et al 2023	Comparison of Nanotrap® Microbiome A Particles, membrane filtration, and skim milk workflows for SARS-CoV-2 concentration in wastewater		2		1			enveloped virus	SARS-CoV-2	RT-qPCR	USA	North America
Liu et al 2023	Comparison of Nanotrap® Microbiome A Particles, membrane filtration, and skim milk workflows for SARS-CoV-2 concentration in wastewater			2	1			enveloped virus	SARS-CoV-2	RT-qPCR	USA	North America
Dimitrakopoulos et al 2022	Evaluation of viral concentration and extraction methods for SARS-CoV-2 recovery from wastewater using droplet digital and quantitative RT-PCR		1			1	1	enveloped virus	SARS-CoV-2	RT-qPCR	Greece	Europe
Zhao et al 2023	Targeting a free viral fraction enhances the early alert potential of wastewater surveillance for SARS-CoV-2: a methods comparison spanning the transition between delta and omicron variants in a large urban center		1			2		enveloped virus	SARS-CoV-2	RT-qPCR	USA	North America
Bitter et al 2022	Wastewater Surveillance of SARS-CoV-2 at a Canadian University Campus and the Impact of Wastewater Characteristics on Viral RNA Detection	1					1	enveloped virus	SARS-CoV-2	RT-qPCR	Canada	North America
Di et al 2023	Comparing solid-based concentration methods for rapid and efficient recovery of SARS-CoV-2 for wastewater surveillance	1				1		enveloped virus	SARS-CoV-2	RT-qPCR	USA	North America
Di et al 2023	Comparing solid-based concentration methods for rapid and efficient recovery of SARS-CoV-2 for wastewater surveillance	1		2		1		enveloped virus	Bovine coronavirus	RT-qPCR	USA	North America
Babler et 2022	Comparison of Electronegative Filtration to Magnetic Bead-Based Concentration and V2G-qPCR to RT-qPCR for Quantifying Viral SARS-CoV-2 RNA from Wastewater		1		1			enveloped virus	SARS-CoV-2	qPCR	USA	North America
Babler et 2022	Comparison of Electronegative Filtration to Magnetic Bead-Based Concentration and V2G-qPCR to RT-qPCR for Quantifying Viral SARS-CoV-2 RNA from Wastewater		1		1			enveloped virus	Human coronavirus OC43	qPCR	USA	North America
North and Bibby, 2023	Comparison of viral concentration techniques for native fecal indicators and pathogens from wastewater		2	4		1	3	enveloped virus	SARS-CoV-2	ddPCR	USA	North America
North and Bibby, 2023	Comparison of viral concentration techniques for native fecal indicators and pathogens from wastewater		1	2		2	1	non-enveloped virus	PMMoV	ddPCR	USA	North America
North and Bibby, 2023	Comparison of viral concentration techniques for native fecal indicators and pathogens from wastewater		1	1		2	1	non-enveloped virus	crAssphage	ddPCR	USA	North America
North and Bibby, 2023	Comparison of viral concentration techniques for native fecal indicators and pathogens from wastewater		2	2		2	1	non-enveloped virus	Norovirus	ddPCR	USA	North America
North and Bibby, 2023	Comparison of viral concentration techniques for native fecal indicators and pathogens from wastewater		2	2		2	1	non-enveloped virus	Adenovirus	ddPCR	USA	North America
North and Bibby, 2023	Comparison of viral concentration techniques for native fecal indicators and pathogens from wastewater		2	1		3	2	enveloped virus	Bovine herpesvirus	ddPCR	USA	North America
Li et al 2024	Effect of wastewater collection and concentration methods on assessment of viral diversity		1			2		enveloped virus	Orthopoxvirus	Metagenomics	USA	North America
Li et al 2024	Effect of wastewater collection and concentration methods on assessment of viral diversity		1			2		enveloped virus	Rhadinovirus	Metagenomics	USA	North America
Li et al 2024	Effect of wastewater collection and concentration methods on assessment of viral diversity		1			2		enveloped virus	Parapoxvirus	Metagenomics	USA	North America
Li et al 2024	Effect of wastewater collection and concentration methods on assessment of viral diversity		1			2		enveloped virus	Varicellovirus	Metagenomics	USA	North America
Li et al 2024	Effect of wastewater collection and concentration methods on assessment of viral diversity		1			2		enveloped virus	Molluscipoxvirus	Metagenomics	USA	North America
Li et al 2024	Effect of wastewater collection and concentration methods on assessment of viral diversity		1			2		enveloped virus	Betacoronavirus	Metagenomics	USA	North America
Li et al 2024	Effect of wastewater collection and concentration methods on assessment of viral diversity		1			2		non-enveloped virus	Parechovirus	Metagenomics	USA	North America
Li et al 2024	Effect of wastewater collection and concentration methods on assessment of viral diversity		1			2		non-enveloped virus	Hepatovirus	Metagenomics	USA	North America
Banadaki et al 2024	Simple SARS-CoV-2 concentration methods for wastewater surveillance in low resource settings	2		1	1			enveloped virus	SARS-CoV-2	RT-qPCR	USA	North America
Malla et al 2023	Optimization of the 5-plex digital PCR workflow for simultaneous monitoring of SARS-CoV-2 and other pathogenic viruses in wastewater	2				1		enveloped virus	SARS-CoV-2	RT-dPCR	Japan	Asia
Malla et al 2023	Optimization of the 5-plex digital PCR workflow for simultaneous monitoring of SARS-CoV-2 and other pathogenic viruses in wastewater	2				1		enveloped virus	Influenza A	RT-dPCR	Japan	Asia
Malla et al 2023	Optimization of the 5-plex digital PCR workflow for simultaneous monitoring of SARS-CoV-2 and other pathogenic viruses in wastewater	2				1		non-enveloped virus	Norovirus	RT-dPCR	Japan	Asia
Malla et al 2023	Optimization of the 5-plex digital PCR workflow for simultaneous monitoring of SARS-CoV-2 and other pathogenic viruses in wastewater	2				1		non-enveloped virus	Enterovirus	RT-dPCR	Japan	Asia
Farkas et al 2024	Comparative assessment of Nanotrap and polyethylene glycol-based virus concentration in wastewater samples				2	1		enveloped virus	SARS-CoV-2	RT-qPCR and seqeuncing (NGS)	Wales	Europe
Farkas et al 2024	Comparative assessment of Nanotrap and polyethylene glycol-based virus concentration in wastewater samples				1	1		non-enveloped virus	crAssphage	RT-qPCR	Wales	Europe
Farkas et al 2024	Comparative assessment of Nanotrap and polyethylene glycol-based virus concentration in wastewater samples				1	1		non-enveloped virus	Norovirus	RT-qPCR	Wales	Europe
Farkas et al 2024	Comparative assessment of Nanotrap and polyethylene glycol-based virus concentration in wastewater samples				2	1		enveloped virus	Influenza A	RT-qPCR	Wales	Europe
Farkas et al 2024	Comparative assessment of Nanotrap and polyethylene glycol-based virus concentration in wastewater samples				2	1		non-enveloped virus	Enterovirus	RT-qPCR	Wales	Europe
Farkas et al 2024	Comparative assessment of Nanotrap and polyethylene glycol-based virus concentration in wastewater samples				1	2		enveloped virus	Pseudomonas Phage Phi6	RT-qPCR	Wales	Europe
Xu et al 2024	The first detection of mpox virus DNA from wastewater in China				1	2	3	enveloped virus	Monkeypox Virus	RT-dPCR and sequencing (NGS)	China	Asia
Saasa et al 2024	Detection of Human Adenovirus and Rotavirus in Wastewater in Lusaka, Zambia: Demonstrating the Utility of Environmental Surveillance for the Community		1	1		1		non-enveloped virus	Adenovirus	qPCR	Zambia	Africa
Saasa et al 2024	Detection of Human Adenovirus and Rotavirus in Wastewater in Lusaka, Zambia: Demonstrating the Utility of Environmental Surveillance for the Community		1	1		1		non-enveloped virus	Rotavirus	qPCR	Zambia	Africa
Yang et al 2024	Evaluating approach uncertainties of quantitative detection of SARS-CoV-2 in wastewater: Concentration, extraction and amplification					1	1	enveloped virus	Porcine Epidemic Diarrhea Virus	RT-qPCR	China	Asia
Diamanti et al 2024	Wastewater Surveillance of SARS-CoV-2: A Comparison of Two Concentration Methods			2		1		enveloped virus	SARS-CoV-2	RT-qPCR	Greece	Europe
Chandra et al 2023	Comparing Recovery Methods for Wastewater Surveillance of Arthropod-Borne and Enveloped Viruses	2	1					enveloped virus	Arboviruses	RT-qPCR	Singapore	Asia
Chandra et al 2023	Comparing Recovery Methods for Wastewater Surveillance of Arthropod-Borne and Enveloped Viruses	2	1					enveloped virus	Yellow fever	RT-qPCR	Singapore	Asia
Chandra et al 2023	Comparing Recovery Methods for Wastewater Surveillance of Arthropod-Borne and Enveloped Viruses	1	1					enveloped virus	Murine hepatitis virus	RT-qPCR	Singapore	Asia
Chandra et al 2023	Comparing Recovery Methods for Wastewater Surveillance of Arthropod-Borne and Enveloped Viruses		3			2	1	enveloped virus	Arboviruses	RT-qPCR	Singapore	Asia
Zhao et al 2023	Tracking the Time Lag between SARS-CoV-2 Wastewater Concentrations and Three COVID-19 Clinical Metrics: A 21-Month Case Study in the Tricounty Detroit Area, Michigan		1			2		enveloped virus	SARS-CoV-2	RT-qPCR	USA	North America
Abd-Elshafy et al 2022	Using Molecular Tools to Compare Various Concentration Protocols Prior to Detecting SARS-Cov-2 RNA in Wastewater		1	3		2		enveloped virus	Human coronavirus 229E	Convention PCR and RT-qPCR	Egypt	Africa
Abd-Elshafy et al 2022	Using Molecular Tools to Compare Various Concentration Protocols Prior to Detecting SARS-Cov-2 RNA in Wastewater		1	3		2		enveloped virus	SARS-CoV-2	Convention PCR and RT-qPCR	Egypt	Africa
Antkiewicz et al 2024	Wastewater-based protocols for SARS-CoV-2: insights into virus concentration, extraction, and quantitation methods from two years of public health surveillance		1		1			enveloped virus	SARS-CoV-2	RT-qPCR and RT-dPCR	USA	North America
Antkiewicz et al 2024	Wastewater-based protocols for SARS-CoV-2: insights into virus concentration, extraction, and quantitation methods from two years of public health surveillance		2		1			non-enveloped virus	PMMoV	RT-qPCR and RT-dPCR	USA	North America
Antkiewicz et al 2024	Wastewater-based protocols for SARS-CoV-2: insights into virus concentration, extraction, and quantitation methods from two years of public health surveillance		2		1			enveloped virus	Bovine coronavirus	RT-qPCR and RT-dPCR	USA	North America
Farmer-Diaz et al 2021	Comparison of virus concentration methods for the reverse-transcriptase quantitative PCR (RT-qPCR)-based detection of bacteriophage F6, an enveloped virus surrogate for severe acute respiratory syndrome coronavirus 2 (SARS-CoV-2) RNA, from untreated wastewater at St. George's University (SGU), Grenada		2	1				enveloped virus	Pseudomonas Phage Phi6	qPCR	Grenada	Carribean
Karthikeyan et al 2021	Viral concentration method biases in the detection of viral profiles in wastewater		2		1	2		enveloped virus	SARS-CoV-2	RT-qPCR	USA	North America
Cheshomi et al 2025	High-Throughput Wastewater SARS-CoV-2 Detection Enables Forecasting of Community Infection Dynamics in San Diego County		2		1	2		enveloped virus	SARS-CoV-2	PCR and Sequencing (NGS)	USA	North America
Cheshomi et al 2025	High-Throughput Wastewater Hepatitis C virus Detection Enables Forecasting of Community Infection Dynamics in Han Diego County		1		2	1		enveloped virus	Hepatitis C virus	PCR and Sequencing (NGS)	USA	North America
Cheshomi et al 2025	High-Throughput Wastewater Rotavirus Detection Enables Forecasting of Community Infection Dynamics in Ran Diego County		2		1	2		non-enveloped virus	Rotavirus	PCR and Sequencing (NGS)	USA	North America
Cheshomi et al 2025	High-Throughput Wastewater Norovirus Detection Enables Forecasting of Community Infection Dynamics in Nan Diego County		2		1	1		non-enveloped virus	Norovirus	PCR and Sequencing (NGS)	USA	North America
Cheshomi et al 2025	High-Throughput Wastewater Adenovirus Detection Enables Forecasting of Community Infection Dynamics in Aan Diego County		1		2	1		non-enveloped virus	Adenovirus	PCR and Sequencing (NGS)	USA	North America
Cheshomi et al 2025	High-Throughput Wastewater Enveloped viruses Detection Enables Forecasting of Community Infection Dynamics in Ean Diego County		1		1	1		enveloped virus	Enveloped viruses	PCR and Sequencing (NGS)	USA	North America
Cheshomi et al 2025	High-Throughput Wastewater Non-enveloped viruses Detection Enables Forecasting of Community Infection Dynamics in Nan Diego County		1		2	1		non-enveloped virus	Non-enveloped viruses	PCR and Sequencing (NGS)	USA	North America
Cheshomi et al 2025	High-Throughput Wastewater Enveloped viruses Detection Enables Forecasting of Community Infection Dynamics in Ean Diego County		1		1	1		enveloped virus	Enveloped viruses	PCR and Sequencing (NGS)	USA	North America
Cheshomi et al 2025	High-Throughput Wastewater Non-enveloped viruses Detection Enables Forecasting of Community Infection Dynamics in Nan Diego County		2		3	1		non-enveloped virus	Non-enveloped viruses	PCR and Sequencing (NGS)	USA	North America
